# Pathogen detection and characterization from throat swabs using unbiased metatranscriptomic analyses

**DOI:** 10.1101/2022.04.08.22273423

**Authors:** Ryan Toma, Nathan Duval, Nan Shen, Pedro J. Torres, Francine R. Camacho, Jiapeng Chen, Oyetunji Ogundijo, Guruduth Banavar, Momchilo Vuyisich

**Author notes:** Corresponding author: Ryan Toma,. 11724 NE 195th St Suite 101, Bothell, WA 98011.

## Abstract

**Objective:** Infectious diseases are common but are not easily or readily diagnosed with current methodologies. This problem is further exacerbated with the constant presence of mutated, emerging, and novel pathogens. One of the most common sites of infection by many pathogens is the human throat. Yet, there is no universal diagnostic test that can distinguish these pathogens. Metatranscriptomic (MT) analysis of the throat represents an important and novel development in infectious disease detection and characterization, as it is able to identify all pathogens in a fully unbiased approach.

**Design:** To test the utility of an MT approach to pathogen detection, throat samples were collected from participants before, during, and after an acute sickness.

**Results:** Clear sickness-associated shifts in pathogenic microorganisms are detected in the participants along with important insights into microbial functions and antimicrobial resistance genes.

**Conclusions:** MT analysis of the throat represents an effective method for the unbiased identification and characterization of pathogens. Since MT data include all microorganisms in the sample, this approach should allow for not only the identification of pathogens, but also an understanding of the effects of the resident throat microbiome in the context of human health and disease.
