## Supplemental Tables 1-3 for "Pathogen detection and characterization from throat swabs using unbiased metatranscriptomic analyses"

### Sheet: Supplemental Table 1
Supplemental Table 1: Sample collection timeline
Donor Participant ID	Status (Healthy or Sick)
PID-0001	Sick
PID-0001	Healthy
PID-0001	Healthy
PID-0001	Sick
PID-0001	Healthy
PID-0001	Healthy
PID-0019	Healthy
PID-0019	Healthy
PID-0019	Sick
PID-0019	Sick
PID-0019	Healthy
PID-0019	Healthy
PID-0026	Healthy
PID-0026	Healthy
PID-0026	Sick
PID-0026	Sick
PID-0026	Healthy
PID-0026	Healthy
PID-0038	Healthy
PID-0038	Healthy
PID-0038	Sick
PID-0038	Sick
PID-0038	Healthy
PID-0038	Healthy
PID-0098	Healthy
PID-0098	Healthy
PID-0098	Sick
PID-0098	Sick
PID-0098	Healthy
PID-0098	Healthy
PID-0279	Healthy
PID-0279	Healthy
PID-0279	Sick
PID-0279	Healthy
PID-0279	Healthy
PID-0279	Healthy

### Sheet: Supplemental Table 2
Supplemental Table 2: Symptom description and severity for sick collections
Donor PID	What are your symptoms	Cough Severity and Type [Dry Cough]	Cough Severity and Type [Wet Cough]	Fever Severity [Fever]	Sore Throat Severity [Sore Throat]	Ache Severity and Type [Headache]	Ache Severity and Type [Body Aches]	Sinus Severity and Type [Runny Nose]	Sinus Severity and Type [Stuffy (Congested) Nose]	Sinus Severity and Type [Sinus Pressure]	Gastrointestinal Severity and Type [Loss of Appetite]	Gastrointestinal Severity and Type [Stomach Pain]
PID-0001	Cough, Runny or Congested Sinus (including nose)	Severe			Moderate	Moderate		Moderate	Mild
PID-0001	Cough	Mild
PID-0019	Sore Throat, Aches (including headhaches), Runny or Congested Sinus (including nose)			Mild	Moderate	Moderate				Severe	Mild
PID-0019	Sore Throat, Aches (including headhaches)				Mild	Mild				Mild
PID-0026	Sore Throat, Sneezing, Runny or Congested Sinus (including nose)				Mild			Severe	Severe
PID-0026	Sore Throat, Sneezing, Runny or Congested Sinus (including nose)				Mild			Mild	Mild
PID-0038	Cough, Sore Throat, Aches (including headhaches), Runny or Congested Sinus (including nose)	Mild			Mild	Mild	Mild	Mild	Mild	Mild
PID-0038	Cough, Fever, Sore Throat, Aches (including headhaches), Runny or Congested Sinus (including nose)	Moderate		Mild	Moderate	Moderate	Moderate	Moderate	Moderate	Moderate
PID-0098	Sneezing, Aches (including headhaches), Runny or Congested Sinus (including nose), Swollen Lymph Nodes (glands)			Mild		Mild	Moderate	Moderate	Severe	Severe
PID-0098	Runny or Congested Sinus (including nose), Swollen Lymph Nodes (glands)						Mild		Severe	Severe
PID-0279	Pain and discomfort in the abdominal region										Severe	Severe

### Sheet: Supplemental Table 3
Supplemental table 3: List of antibiotic resistance genes in parts per million
	Participant PID and Sickness Status
Antibiotic Resistance Gene Protein Function	PID-0001 Healthy	PID-0001 Healthy	PID-0001 Healthy	PID-0001 Healthy	PID-0001 Sick	PID-0001 Sick	PID-0019 Healthy	PID-0019 Healthy	PID-0019 Healthy	PID-0019 Healthy	PID-0019 Sick	PID-0019 Sick	PID-0026 Healthy	PID-0026 Healthy	PID-0026 Healthy	PID-0026 Healthy	PID-0026 Sick	PID-0026 Sick	PID-0038 Healthy	PID-0038 Healthy	PID-0038 Healthy	PID-0038 Healthy	PID-0038 Sick	PID-0038 Sick	PID-0098 Healthy	PID-0098 Healthy	PID-0098 Healthy	PID-0098 Healthy	PID-0098 Sick	PID-0098 Sick	PID-0231 Healthy	PID-0231 Healthy	PID-0231 Healthy	PID-0231 Healthy	PID-0231 Sick	PID-0279 Healthy	PID-0279 Healthy	PID-0279 Healthy	PID-0279 Healthy	PID-0279 Healthy	PID-0279 Sick
23S rRNA (adenine(2058)-N(6))-methyltransferase		0.55135	1.49807	0.289237	0.648485	0.630405	0.27535			0.30472		0.0871761	2.97315	6.80769	0.233502	2.90757	4.97397	4.68903			0.410241	0.832058		0.637038		0.628952		0.47432				0.217285	0.587268	0.293133	0.312984	1.91056	2.81696	0.366448	1.08842	0.554727
23S rRNA (adenine(2503)-C(8))-methyltransferase	0.849031	0.866408	0.665807	0.0964124	0.741125	0.270174		0.218327	0.253501	0.101573		0.0871761			0.0778341	0.256551	0.142113	0.230608		0.723994	0.307681	3.05088	0.137128	0.127408	0.202341			0.094864							0.104328	0.254741	0.234747	0.0916119	0.3349	0.0924546
23S rRNA (guanine(748)-N(1))-methyltransferase		0.0787643							0.126751							0.0855169	0.284227	0.153739				0.184902	0.274256		0.10117											0.12737				0.462273
AAC(6')-Ighjkrstuvwx family aminoglycoside																										0.377371													0.083725	0.0924546
ABC-F type ribosomal protection protein Car(A)	1.69806	1.26023	2.49678	0.964124	1.85281	1.98127	0.367134	0.873306	1.64776	1.5236		0.0871761	0.92911	1.2967	0.38917	1.45379	0.142113	1.30678		0.723994	1.12816	1.94147	0.959895	0.127408	0.607023			0.569184	0.609867			0.289713	0.838954	0.146567	0.730297		0.117373		0.6698	0.924546
ABC-F type ribosomal protection protein Eat(A)	0.28301	0.0787643			0.0926407			0.109163								0.0855169																			0.104328	0.254741					0.305477
ABC-F type ribosomal protection protein Lsa(A)																																					0.234747
ABC-F type ribosomal protection protein Lsa(B)	0.141505	0.157529			0.185281											0.256551		0.0768694
ABC-F type ribosomal protection protein Lsa(C)	1.69806	3.15057	4.1613	1.92825	1.76017	3.33214	1.00962	1.96494	1.52101	4.87552		0.523057	15.1445	14.1016	0.934009	10.0055	7.53201	12.0685		0.542996	1.74352	4.16029	0.685639		1.7199	1.63527	0.595386	0.569184	0.406578		4.52148	3.54899	8.38954	1.7588	9.91118	2.42004	6.45553	1.19095	1.17215	2.12645	1.83286
ABC-F type ribosomal protection protein Lsa(D)	0.141505	0.0787643	0.499356		0.463203	0.180116	0.27535	0.109163	0.126751	0.91416				0.324176		0.342068	0.142113	0.999302		0.180999		0.369803							0.203289				0.251686		0.104328	0.382111	0.70424	0.0916119		0.0924546	0.610953
ABC-F type ribosomal protection protein Lsa(E)					0.0926407	0.0900579		0.436653		0.812587		0.0871761	0.371644	0.324176		0.0855169		0.307478				0.0924509				0.12579									0.104328
ABC-F type ribosomal protection protein Msr(C)	0.424515	0.472586	0.499356	0.289237	0.741125	0.270174	0.183567		0.380252	0.60944	0.1217		0.278733			0.256551	0.142113	0.153739				0.369803	0.274256			0.377371			0.101645					0.146567		0.254741	0.35212		0.083725
ABC-F type ribosomal protection protein Msr(D)		0.315057	0.749033	1.25336	0.926407	0.360232	0.183567	0.32749	1.014	0.203147	0.1217	0.348704	1.95113	2.91758	2.56852	8.72272	2.55804	2.30608		0.904993	0.307681	0.277353	1.37128	0.127408	0.607023	1.2579	0.17011	0.47432	1.01645			0.217285	0.587268	0.4397	0.104328	3.82111	1.64323	1.00773	0.418625	2.58873	0.610953
ABC-F type ribosomal protection protein Msr(E)	0.707526	1.02394	1.08194	0.0964124	0.370563	0.720463			0.380252	0.711014				0.324176	0.0778341	0.513101		0.614955		0.723994	0.20512	1.10941	0.548511		0.10117		0.255165		0.101645							0.636852	2.58221	0.366448	0.251175	0.647182	0.305477
ABC-F type ribosomal protection protein Msr(F)	0.141505	0.157529	0.499356	0.289237	0.277922				0.126751					0.810439		0.171034						0.0924509		0.127408	0.10117														0.3349
ABC-F type ribosomal protection protein Msr(G)	0.28301	0.315057	0.499356	0.0964124	0.926407	0.720463	0.183567	0.32749		0.30472			0.092911	0.972527	0.155668	0.427584		0.153739			0.10256	1.20186	0.137128					0.094864	0.406578							0.254741	0.234747	0.274836		0.184909	0.305477
ABC-F type ribosomal protection protein Msr(H)	0.28301	0.55135	0.332904	0.192825	0.370563	0.540347		0.109163	0.253501	0.812587			0.464555	0.162088	0.155668	0.513101		0.230608			0.512801	0.647156	0.685639		0.404682	0.377371	0.0850552		0.101645							0.12737	0.586867	0.183224	0.083725	1.38682	0.610953
ABC-F type ribosomal protection protein Ole(B)	0.424515	0.236293	1.24839	0.771299	0.277922	0.450289	0.0917835	0.109163	0.380252	0.91416			0.464555	0.324176		0.342068	0.568454	0.461216		0.180999	0.20512	0.369803			0.404682				0.406578			0.144857	0.0838954		0.208656	0.254741	0.117373	0.183224	0.251175	0.0924546
ABC-F type ribosomal protection protein OptrA	18.9617	13.5475	18.06	15.5224	14.6372	18.642	10.0044	9.8247	12.2948	18.7911	1.4604	9.76372	5.48175	14.2637	1.71235	11.7158	6.82145	11.3767	0.926989	7.23994	11.6919	23.9448	9.87321	3.69482	10.9264	14.3401	3.74243	4.7432	7.92828	0.421921	4.52148	2.10042	4.36256	2.05193	3.44283	8.91593	17.4886	8.15346	9.62837	21.357	6.10953
ABC-F type ribosomal protection protein PoxtA	0.849031	2.28417	3.24581	2.3139	3.05714	2.79179	1.46854	1.2008	1.77451	3.14877	0.2434	0.871761		2.26923	0.778341	1.96689	0.284227	2.45982	0.154498	1.26699	1.64096	3.88294	0.548511	0.509631	1.0117	1.2579	0.765496	0.94864	0.711512	0.31644		0.651855	0.503373	0.146567	0.938953	2.42004	1.29111	0.824507	1.08842	2.21891
ABC-F type ribosomal protection protein Sal(A)	0.28301	0.157529	0.0832259		0.185281	0.180116		0.32749	0.253501	0.30472		0.0871761				0.171034		0.768694			0.10256	0.184902	0.411384		0.10117	0.377371		0.094864				0.43457			0.312984	0.254741	0.70424			0.0924546
ABC-F type ribosomal protection protein Srm(B)	0.849031	1.1027	0.998711	0.38565	0.370563	1.08069	0.183567	0.32749	0.507002	0.812587		0.261528		0.162088	0.155668	0.769652	0.568454	0.538086		0.180999	0.820481	1.66412	0.685639	0.127408	0.10117	0.377371		0.47432	0.101645			0.217285	0.419477	0.146567		0.764222	0.70424	0.183224	0.16745	0.924546
ABC-F type ribosomal protection protein TaeA	11.0374	12.1297	14.2316	13.1121	13.5255	12.9683	3.94669	6.98645	8.23879	14.7281	1.4604	6.10233	4.36682	7.45604	1.16751	12.4855	6.11088	13.4521	1.08149	7.96394	10.256	25.1466	8.3648	1.27408	7.28427	6.91847	2.38154	4.55347	4.77729	0.10548	1.13037	1.59342	2.85245	1.02597	2.29522	7.64222	11.0331	5.4051	8.0376	19.4155	6.41501
ABC-F type ribosomal protection protein Tlr(C)	0.28301	1.02394	1.08194	0.964124	1.01905	0.540347		0.764143	0.380252	0.30472		0.610233	0.092911	1.62088	0.233502	1.11172	0.284227	0.538086		1.08599	0.923042	3.05088	0.411384		0.404682	0.251581	0.0850552		0.406578			0.217285	0.419477	0.293133	0.521641	1.52844	1.40848	0.274836		0.554727
ABC-F type ribosomal protection protein Tva(A)	0.141505	0.236293	0.249678	0.192825	0.0926407	0.270174	0.0917835	0.109163	0.126751	0.406293		0.174352	0.557466			0.171034	0.142113	0.922433			0.307681	0.184902	0.548511		0.303511														0.3349
ABC-F type ribosomal protection protein Tva(B)	0.141505																																							0.0924546
ABC-F type ribosomal protection protein Vga(A)	0.141505	0.157529	0.249678	0.0964124		0.0900579	0.0917835	0.218327	0.633753	0.406293	0.1217	0.174352			0.0778341	0.342068	0.568454	0.307478		0.723994	0.10256	1.01696	0.274256	0.254815				0.189728	0.304934					0.4397		0.12737	0.234747	0.274836	0.251175	0.369818
ABC-F type ribosomal protection protein Vga(B)	0.990536	1.02394	1.9142	1.06054	1.48225	1.44093	0.367134	0.436653	0.380252	1.11731	0.1217	0.174352			0.38917	0.256551	0.284227	0.230608			1.0256	0.277353	0.685639	0.254815	0.505852	0.377371			0.101645			0.0724284	0.167791	0.586267	0.312984	0.382111	0.586867	0.0916119	0.3349	0.647182	0.610953
ABC-F type ribosomal protection protein Vga(C)	0.28301	0.236293	0.41613	0.192825	0.741125	0.0900579	0.183567	0.218327		0.91416						0.0855169		0.230608			0.410241	0.924509	0.137128		0.303511	0.251581	0.0850552		0.304934			0.144857					0.70424	0.0916119	0.16745	0.184909	0.305477
ABC-F type ribosomal protection protein Vga(D)	1.13204	0.315057	0.582582	0.38565	0.185281	0.540347	0.27535			0.30472	0.1217	0.0871761		0.648351	0.0778341	0.769652	0.284227	0.307478	0.154498	0.361997	0.923042	0.462254	0.137128	0.509631	0.404682	0.628952	0.255165	0.47432	0.406578	0.10548		0.0724284	0.503373		0.208656	1.01896	1.05636	0.274836	0.50235	0.554727
ABC-F type ribosomal protection protein Vga(E)	1.55656	2.44169	2.91291	2.50672	3.70563	2.43156	0.826051	1.74661	1.39426	3.35192	0.365099	1.22047	2.04404	1.62088	0.0778341	1.79585	1.42113	2.30608		1.26699	2.564	2.77353	0.685639	0.254815	1.51756	1.38369	0.595386	0.284592	0.711512			0.217285	0.671164	0.293133	0.730297	0.509482	1.7606	0.549671	1.42332	2.12645	0.305477
ABC-F type ribosomal protection protein VmlR	2.97161	2.83552	4.07807	2.21749	2.59394	3.06197	1.00962	2.18327	1.64776	3.35192		0.43588	2.22986	2.43132	0.38917	1.62482	2.27382	1.84487		1.44799	1.5384	3.69803	2.60543		0.910534	1.38369	0.255165	0.853776	0.813157	0.31644			0.92285	0.732833	0.312984	3.94848	1.87797	0.458059	1.25587	3.051	2.13834
aminocyclitol acetyltransferase ApmA																					0.20512
aminoglycoside 6-adenylyltransferase AadE							0.0917835
aminoglycoside 6-adenylyltransferase AadK		0.236293	0.249678			0.180116	0.0917835	0.109163	0.126751	0.812587	0.1217	0.0871761		1.45879		0.0855169	0.142113	0.0768694		0.180999	0.20512	0.277353	0.274256	0.127408	0.202341			0.094864	0.101645				0.251686		0.104328	0.636852	0.821613		0.50235	1.017
aminoglycoside N-acetyltransferase AAC(3)-IXa														0.162088														0.094864
aminoglycoside N-acetyltransferase AAC(6')-Iad	0.141505	0.157529	0.249678	1.15695	0.370563		0.183567	0.218327	0.126751	0.101573				0.810439		0.256551	0.142113	0.153739		0.361997	0.10256	0.184902			0.10117	0.377371		0.094864	0.203289									0.0916119		0.369818	0.305477
aminoglycoside N-acetyltransferase AAC(6')-Ial																													0.101645											0.0924546
aminoglycoside nucleotidyltransferase ANT(6)-Ia			0.0832259				0.367134	0.109163				0.174352				0.0855169						0.554705						0.094864												0.0924546
aminoglycoside nucleotidyltransferase ANT(6)-Ib		0.157529					0.0917835					0.174352		0.162088		0.0855169		0.153739											0.101645				0.0838954		0.104328				0.083725	0.647182
aminoglycoside nucleotidyltransferase ANT(6)-Ic			0.0832259	0.482062	0.0926407			0.109163	0.126751	0.711014	0.1217	0.697409		0.162088			0.142113					0.0924509				0.251581		0.379456	1.01645							0.12737		0.183224		0.369818
CblA family class A beta-lactamase																																								0.184909
Cfr family 23S rRNA																		0.0768694
CfxA family class A broad-spectrum																		0.0768694								0.12579		0.094864
chloramphenicol efflux MFS transporter CmlB			0.0832259																																		0.234747
chloramphenicol hydrolase										0.101573
class A beta-lactamase TEM-156										0.101573
class A extended-spectrum beta-lactamase																			0.308996
class A extended-spectrum beta-lactamase CfxA2																																						0.0916119
class A extended-spectrum beta-lactamase CfxA3	0.141505	0.0787643																0.0768694
class A extended-spectrum beta-lactamase TLA-1																																								0.184909
class A extended-spectrum beta-lactamase TLA-3																																								0.0924546
Cml family chloramphenicol efflux MFS						0.0900579				0.101573								0.0768694
CSP family class A extended-spectrum	0.566021	0.157529	0.332904		0.185281	0.450289								0.162088		0.0855169									0.505852	0.12579														0.739636
D-Ala-D-Ala carboxypeptidase VanY-A			0.0832259		0.185281																						0.17011									0.12737				0.0924546
D-Ala-D-Ala carboxypeptidase VanY-B						0.0900579				0.101573
D-Ala-D-Ala carboxypeptidase VanY-F																																			0.104328
D-Ala-D-Ala carboxypeptidase VanY-Pt		0.0787643				0.0900579																										0.144857
D-Ala-D-Ala dipeptidase/D-Ala-D-Ala	2.26408	2.52046	4.07807	4.04932	2.59394	2.25145	1.46854	1.30996	1.26751	4.26608	0.608499	2.09223	0.371644	2.26923		1.71034	3.41072	1.30678		3.80097	1.43584	2.31127	1.37128		1.31522	4.27687	0.935607	1.89728	1.8296	0.21096	1.13037	0.43457	0.251686		0.104328	2.80215	4.46019	4.85543	0.418625	1.38682	1.52738
D-alanine--(R)-lactate ligase VanA	0.141505	0.630115	0.499356	0.38565	0.370563	0.450289		0.109163		0.101573					0.155668	0.598618	0.142113				0.20512	0.277353			0.10117	1.38369	0.17011				1.13037				0.208656		0.234747
D-alanine--(R)-lactate ligase VanA-Ao2												0.0871761									0.10256	0.277353				0.251581													0.16745	0.184909
D-alanine--(R)-lactate ligase VanA-Pa			0.249678		0.185281	0.0900579																1.29431		0.127408		0.12579											0.117373
D-alanine--(R)-lactate ligase VanA-Pt	0.28301		0.332904	0.192825		0.0900579		0.109163	0.253501							0.0855169		0.153739				1.47921	0.137128		0.10117							0.0724284					0.117373		0.083725	0.0924546
D-alanine--(R)-lactate ligase VanA-Pt2		0.236293	0.0832259	0.0964124												0.171034				0.361997	0.20512	0.0924509										0.144857			0.104328	0.12737	0.117373	0.366448		0.0924546
D-alanine--(R)-lactate ligase VanA-Sc			0.249678	0.0964124	0.277922					0.101573				0.162088		0.0855169				0.180999		0.0924509	0.274256						0.101645								0.117373	0.0916119
D-alanine--(R)-lactate ligase VanB							0.367134		0.507002							0.0855169				0.180999	0.10256	0.0924509														0.254741	0.117373
D-alanine--(R)-lactate ligase VanD	0.28301	0.55135	0.749033	0.38565	0.370563	0.450289	0.27535	0.436653	0.507002	0.203147		0.174352	0.185822	0.486264		0.256551	0.142113	0.0768694			0.20512	0.832058	0.548511				0.255165	0.094864				0.0724284	0.0838954			0.12737	0.821613	0.0916119	0.083725	0.739636	0.610953
D-alanine--(R)-lactate ligase VanF		0.0787643	0.166452	0.482062	0.370563	0.270174		0.218327	0.507002	0.711014			0.557466	0.486264	0.233502	0.855169	0.852681	0.153739			0.20512	1.01696	0.274256		0.202341			0.284592	0.406578			0.217285	0.0838954			0.254741			0.251175	0.0924546
D-alanine--(R)-lactate ligase VanI	0.990536	0.630115	1.41484	0.578474	0.833766	0.540347	0.367134	0.32749	0.380252	1.11731		0.784585	0.557466	0.486264	0.0778341	0.171034	0.42634	0.768694		0.542996	0.717921	2.12637	0.411384	0.254815	0.505852	0.754742		0.189728	0.508223	0.21096	1.13037	0.289713			0.417313	0.254741	0.234747		0.251175	1.57173	0.91643
D-alanine--(R)-lactate ligase VanM	0.141505	0.315057	0.249678	0.289237	0.370563	0.180116	0.0917835	0.109163		0.30472				0.324176		0.171034		0.153739				0.184902				0.251581		0.189728	0.101645				0.167791		0.104328	0.254741
D-alanine--(R)-lactate ligase VanO	0.566021	0.55135	0.41613	0.578474	0.277922	0.540347	0.183567	0.109163		0.507867		0.348704		0.162088	0.0778341	0.256551					0.307681	1.01696	0.137128		0.404682		0.0850552		0.101645		1.13037		0.587268					0.0916119	0.586075	0.184909
D-alanine--D-serine ligase VanC1	0.28301	0.236293	0.166452	0.771299		0.180116				0.101573				0.162088												0.12579												0.0916119
D-alanine--D-serine ligase VanC2/3	0.707526	0.787643	0.41613	2.21749	1.11169	0.990637	0.183567	1.09163	0.126751	0.711014		0.610233		0.810439	0.0778341	0.513101	0.852681	0.538086			0.512801	1.10941	0.685639	0.127408	1.7199	0.880532	0.0850552	0.94864	0.609867	0.21096	1.13037		0.0838954		0.417313	0.509482	1.29111	1.46579	0.586075	0.647182	0.610953
D-alanine--D-serine ligase VanE	0.28301	0.393822	0.332904	1.44619	0.277922	0.540347		0.32749	0.633753	0.60944	0.486799	0.523057			0.155668	0.513101	0.852681	0.691825		0.723994		1.01696	0.274256		0.505852	0.377371	0.17011	0.189728	0.508223				0.335582		0.208656	1.14633	1.29111	0.824507	0.3349	1.10945	0.610953
D-alanine--D-serine ligase VanG	0.141505				0.0926407		0.183567		0.126751					1.2967			0.142113				0.10256				0.202341
D-alanine--D-serine ligase VanG2	0.566021	1.18146	0.582582	0.674887	0.926407	0.720463			0.507002	0.30472		0.0871761				0.769652		0.614955		0.180999	0.10256	1.01696				0.12579										0.12737			0.083725
D-alanine--D-serine ligase VanL	0.28301	0.55135	1.33161	0.674887	0.555844	0.270174	0.642484	0.32749	0.760504	1.01573	0.1217	0.523057	0.092911	0.972527	0.0778341	0.342068		0.461216	0.154498	0.904993		1.10941		0.127408	0.303511	0.880532	0.0850552		0.101645	0.10548			0.92285	0.146567	0.625969	0.636852	2.34747	0.366448		1.38682	0.305477
D-alanine--D-serine ligase VanN			0.249678	0.0964124	0.370563	0.0900579		0.109163		0.203147			0.092911		0.0778341	0.342068		0.153739			0.10256	0.184902	0.137128								1.13037	0.0724284					0.117373
D-lactate dehydrogenase VanH	0.141505		0.166452		0.185281	0.0900579	0.183567	0.109163	0.253501	0.101573		0.0871761	0.185822					0.153739				0.462254		0.127408			0.17011		0.304934	0.21096		0.0724284					0.234747		0.3349	2.12645
D-lactate dehydrogenase VanH-A	0.424515	0.236293	0.332904	0.0964124	0.0926407	0.270174		0.218327	0.253501	0.101573		0.174352				0.0855169				0.180999		0.0924509			0.10117				0.101645											0.0924546
D-lactate dehydrogenase VanH-Ac1																0.0855169	0.142113							0.127408
D-lactate dehydrogenase VanH-Ao2	0.141505	0.55135	0.749033	0.289237	0.833766	0.450289	0.183567	0.764143	0.760504	0.60944			0.185822	1.2967		0.256551		0.614955	0.154498	0.180999	0.307681	0.462254		0.254815	0.202341	0.251581				0.10548		0.144857		0.146567	0.208656	0.12737	0.117373		0.251175	0.739636
D-lactate dehydrogenase VanH-B		0.315057	0.332904	0.38565	0.0926407	0.0900579	0.0917835	0.109163	0.126751	0.203147	0.1217	0.261528		0.162088	0.0778341	0.0855169	0.42634	0.0768694			0.410241	0.0924509						0.189728							0.104328		0.234747		0.083725	0.277364
D-lactate dehydrogenase VanH-D	2.12258	0.472586	1.74774	0.482062	0.926407	0.720463	0.550701	0.436653	0.633753	1.42203		0.43588	0.092911			0.427584	0.710567	0.768694		0.723994	0.410241	1.94147	0.274256	0.127408	0.10117	0.628952	0.425276			0.10548		0.144857	0.167791		0.104328	0.382111	0.234747		0.50235	0.462273
D-lactate dehydrogenase VanH-F			0.166452																		0.20512	0.277353			0.202341															0.0924546
D-lactate dehydrogenase VanH-M	0.28301	0.55135	0.749033	0.289237	0.370563	0.180116	0.826051	0.436653	0.507002			0.610233		1.2967	0.233502			0.768694	0.308996	0.723994	0.307681	0.924509	0.274256	0.382223	0.910534	0.880532	0.510331	0.379456	0.711512	0.31644		0.43457	0.0838954			0.254741	3.05171	0.183224	0.586075	1.84909
D-lactate dehydrogenase VanH-O	0.566021	0.945172	0.665807	0.482062	0.741125	1.80116	0.183567	0.218327	0.507002	0.30472				1.62088	0.0778341	0.855169	0.142113	0.461216		0.180999	0.615361	1.94147	0.822767	0.127408				0.094864	0.101645	0.10548			0.503373					0.0916119	0.418625	0.924546
D-lactate dehydrogenase VanH-Pt	1.13204	0.472586	0.998711		0.185281	0.360232			0.380252	1.21888		0.348704	0.278733		0.0778341	0.256551		0.230608				0.0924509			0.303511	0.12579									0.208656	0.509482	0.35212		0.083725
D-lactate dehydrogenase VanH-Pt2	0.566021	0.630115	1.41484	0.38565	0.648485	0.990637	0.0917835	0.32749	0.507002	1.42203		0.0871761		0.324176		2.56551		0.461216		0.904993	1.5384	3.23578	1.37128			0.251581	0.255165		0.508223			0.144857			0.312984	0.382111	0.821613	0.0916119	0.3349	0.924546	0.305477
D-lactate dehydrogenase VanH-Sc	0.849031	1.81158	2.99613	3.66367	0.833766	0.810521		0.218327	0.126751	0.711014		0.174352		0.486264		0.256551	0.42634	0.691825		0.361997	0.20512	0.184902			0.910534	0.377371		0.094864	0.406578				0.167791				0.586867			0.277364
glycopeptide resistance accessory protein	0.141505	0.630115	1.49807	0.38565	1.94545	0.990637	0.0917835	0.32749	0.380252	1.11731		0.0871761				0.171034		0.538086			0.307681	0.0924509		0.127408		0.628952		0.094864	0.101645	0.10548						0.254741	0.234747	0.0916119
glycopeptide resistance transcriptional	0.28301	0.157529	0.749033	0.482062		0.270174		0.109163						0.162088		0.171034		0.0768694		0.180999	0.410241	0.369803	0.548511	0.254815			0.0850552								0.104328		0.117373		0.251175	0.0924546
lincomycin resistance ABC-F type ribosomal	0.849031	0.315057	0.832259	0.192825	0.185281	0.360232	0.0917835		0.126751	0.30472		0.0871761				0.342068	0.142113	0.538086		0.361997	0.20512	0.554705	0.137128	0.127408	0.10117	0.12579			0.101645							0.12737			0.083725
lincosamide nucleotidyltransferase Lnu(C)	0.566021	0.472586	1.33161		0.648485	1.08069							0.278733	0.486264		0.0855169		0.153739													1.13037	0.651855	0.0838954		1.04328
macrolide efflux MFS transporter Mef(A)	0.424515		0.0832259	0.192825	0.185281	0.270174	0.642484			0.406293			0.650377	1.62088	0.233502	1.5393	0.994794	0.384347		0.361997		0.184902	0.137128		0.303511	0.628952	0.510331		0.304934	0.10548		0.217285		0.4397	0.312984	1.2737	1.52585	0.549671	0.251175	1.94155	0.305477
membrane-bound serine racemase VanT-C	0.141505	0.0787643	0.0832259	0.0964124		0.0900579	0.0917835		0.126751	0.203147						0.0855169		0.0768694				0.184902
membrane-bound serine racemase VanT-E			0.0832259	0.0964124																0.180999															0.208656
membrane-bound serine racemase VanT-G	0.141505	0.0787643	0.249678	0.0964124		0.180116			0.126751	0.203147				0.162088				0.230608		0.180999	0.307681	0.369803	0.137128	0.254815
multidrug efflux RND transporter permease	2.97161	3.38687	3.16259	2.3139	1.85281	1.98127	0.27535	0.32749	1.014	1.01573	0.1217		0.278733	0.324176	0.0778341	2.22344	1.56325	2.84417		1.08599	1.12816	3.88294	3.01681		0.910534	0.251581	0.17011	0.094864	0.813157			0.217285	0.419477	0.4397	0.104328	0.12737	0.117373	0.0916119	0.50235	1.47927	0.305477
multidrug efflux SMR transporter Smr	0.424515	0.315057	0.332904	0.578474	0.0926407	0.180116	0.183567						0.278733		0.155668	0.171034		0.384347							0.10117		0.255165
mupirocin-resistant isoleucine--tRNA ligase	24.0559	17.2494	26.5491	7.61658	17.4164	20.8034	10.0044	10.5888	20.0266	26.8154	0.2434	4.3588	6.31795	8.10439	1.63452	16.8468	5.96876	20.5241	1.54498	4.88696	18.666	51.4951	9.87321	2.80297	9.10534	8.42795	2.12638	2.84592	3.55756	0.738361	5.65185	2.96956	1.25843	3.81073	6.05103	2.42004	4.46019	1.74063	15.4891	23.2061	1.83286
nitroimidazole resistance protein NimA			0.332904				0.0917835		0.126751							0.171034					0.10256	0.277353																	0.083725
nitroimidazole resistance protein NimB								0.109163						0.162088								0.0924509			0.10117
nitroimidazole resistance protein NimC																					0.10256	0.184902
nitroimidazole resistance protein NimD							0.367134					0.0871761						0.0768694
nitroimidazole resistance protein NimE	0.28301	0.236293	0.332904	0.192825	0.185281	0.180116			0.507002	0.406293										0.180999	0.10256	0.369803	0.411384														0.117373
nitroimidazole resistance protein NimI										0.101573												0.0924509																	0.16745
nitroimidazole resistance protein NimJ	0.141505	0.157529	0.0832259		0.0926407			0.109163		0.203147		0.0871761									1.33328	0.0924509																0.0916119		0.739636
OleI family self-immunity macrolide						0.0900579
oxacillin-hydrolyzing class D beta-lactamase			0.166452			0.0900579
oxytetracycline resistance	1.27355	1.18146	0.41613	3.18161	1.48225	1.89122	0.183567	0.109163	0.380252	1.11731	0.2434	0.0871761	0.650377	0.810439	0.311336	0.940686		0.461216		0.180999	0.10256	0.184902	0.274256		0.10117		0.0850552		0.101645				0.755059		0.730297			0.183224		1.017
oxytetracycline resistance efflux MFS					0.0926407					0.101573												0.0924509
peptidoglycan bridge formation						0.0900579
phosphoethanolamine--lipid A transferase	0.141505	0.0787643	0.0832259		0.370563			0.109163								0.0855169		0.0768694			0.10256	0.0924509	0.137128			0.12579
Qac-pB8 family quaternary ammonium compound																																				0.12737
quaternary ammonium compound efflux SMR	0.849031	1.26023	0.998711	0.674887	0.833766	0.630405		0.218327	1.014	0.812587	0.730199	0.958937	0.278733	1.13461	0.0778341	1.5393	0.852681	1.15304		0.723994	0.615361	1.10941	0.685639		1.51756	0.628952	0.17011	0.47432	0.609867			0.144857	0.0838954	0.293133	0.730297	3.05689	1.29111	0.916119	0.753525	2.034	0.610953
rifamycin-inactivating phosphotransferase Rph		0.0787643	0.249678		0.277922			0.218327	0.507002							0.427584				0.361997	0.410241	0.554705	0.137128		0.10117		0.340221		0.304934			0.0724284	0.0838954		0.312984		2.58221	0.274836	0.083725	0.0924546	0.305477
rifamycin-inactivating phosphotransferase RphC	0.424515	0.630115	0.0832259	0.674887	0.555844	0.900579	0.0917835		0.507002	0.711014								0.153739			0.10256		0.274256		0.202341				0.203289				0.587268
rifamycin-inactivating phosphotransferase RphD	2.12258	1.57529	1.99742	3.18161	1.66753	1.98127	0.550701	0.65498	2.02801	1.32045		0.174352	0.185822	0.972527	0.0778341	1.28275	0.284227	0.845563		2.17198	0.923042	1.29431	0.822767		0.202341	0.377371	0.17011	0.379456	0.203289			0.0724284	1.09064		0.104328	0.254741	2.93433		0.83725	1.75664	0.305477
serine racemase VanT-L catalytic subunit	0.141505	0.157529	0.332904		0.185281	0.270174			0.126751	0.30472		0.261528		0.324176		0.0855169		0.0768694		0.180999		0.184902				0.377371		0.094864											0.083725	0.184909
streptogramin A O-acetyltransferase Vat(B)		0.0787643	1.58129			0.720463	1.1014	0.109163	0.507002	0.711014		0.174352		0.162088				0.307478		0.542996	0.307681	1.01696	0.137128	0.254815		0.377371						0.0724284	0.335582	0.4397		0.254741	3.40383	0.183224		0.739636	0.91643
streptogramin A O-acetyltransferase Vat(D)	0.28301	0.0787643	0.249678			0.0900579																										0.0724284
streptogramin A O-acetyltransferase Vat(F)		0.157529			0.185281	0.0900579	0.0917835	0.218327		0.203147												0.0924509					0.340221										0.117373			0.184909
streptogramin A O-acetyltransferase Vat(H)							0.183567	0.109163		0.101573															0.10117														0.16745
streptogramin A O-acetyltransferase Vat(I)							0.0917835			0.101573								0.0768694																	0.104328
streptomycin adenylyltransferase Str						0.270174
streptothricin N-acetyltransferase Sat4					0.277922	0.180116
sulfonamide-resistant dihydropteroate synthase	2.12258	3.22934	6.4084	5.20627	3.89091	3.96255	1.00962	2.29243	1.77451	5.38339	0.1217	1.91787	2.41569	5.51099	0.233502	3.24964	1.70536	3.22851		3.80097	2.35888	5.36215	3.29107	0.509631	2.7316	3.39634	0.425276	1.0435	2.7444	0.31644	1.13037	0.362142	0.587268	0.8794	0.625969	4.45796	3.75595	1.74063	0.920975	3.051	1.22191
tetracenomycin C efflux MFS transporter										0.101573																				0.21096
tetracycline efflux ABC transporter Tet(46)	15.2826	16.1467	21.3058	18.5112	17.1385	20.0829	10.2798	11.4621	9.88655	28.4405	1.9472	8.54326	8.73363	22.3681	2.25719	12.3144	7.81624	14.0671	2.31747	12.4889	12.6149	32.3578	11.6559	3.05778	15.7826	9.81164	3.48726	4.26888	12.9089	1.89864	1.13037	1.95557	6.54384	2.78477	5.52939	45.8533	33.8035	16.6734	13.6472	35.0403	16.4957
tetracycline efflux ABC transporter Tet(58)	3.67913	3.07181	5.24323	1.44619	2.9645	3.24208	1.28497	2.51076	4.43627	5.58654	0.973598	3.22552	1.6724	6.32143	0.233502	3.07861	2.70016	4.99651	0.463494	5.97295	3.99985	10.8168	3.29107	1.27408	2.22575	0.880532	1.19077	2.18187	1.42302	0.527401	1.13037	0.289713	0.587268	0.146567	1.77358	4.07585	4.69493	1.19095	4.85605	4.43782	2.74929
tetracycline efflux ABC transporter Tet(60)	12.594	11.1845	15.8962	9.15918	12.2286	11.3473	6.60841	7.64143	8.36554	22.3461	1.217	8.45608	5.38884	15.5604	1.55668	8.55169	9.37949	12.9141	1.08149	7.96394	9.12785	23.2052	8.09054	2.80297	11.5334	7.29584	2.97693	3.50997	4.67565	0.843841	1.13037	1.37614	4.61425	2.6382	6.78133	12.9918	22.0662	4.85543	8.62367	21.8193	4.58215
tetracycline efflux ABC transporter TetAB	2.97161	2.91428	6.4084	2.60313	3.24242	3.06197	1.74389	2.72908	2.02801	4.9771	0.365099	3.13834	1.39366	4.37637	0.155668	4.70343	3.41072	5.38086	0.154498	5.06796	3.58961	9.98469	4.11384	1.52889	3.23745	6.16373	0.850552	1.61269	3.15098	0.10548		0.86914	1.42622	0.146567	1.87791	6.24115	14.4369	5.49671	2.42802	5.63973	2.44381
tetracycline efflux MFS transporter Tcr3																0.0855169							0.274256					0.189728	0.101645								0.469493	0.183224		0.184909
tetracycline efflux MFS transporter Tet(42)				0.192825
tetracycline efflux Na+/H+ antiporter family	3.39612	4.72586	5.07678	6.74887	3.79827	5.1333	1.1014	1.30996	2.15476	5.89126		0.784585	2.32277	1.78297	0.38917	3.16412	3.41072	1.15304	0.154498	1.44799	1.23072	1.84902	0.959895	0.891854	1.82107	0.880532	0.510331	0.189728	0.813157	0.31644		0.362142	2.43297	0.8794	1.14761		0.234747	0.183224	0.6698	0.739636
tetracycline resistance NADPH-dependent	4.10365	3.22934	5.57614	1.25336	3.70563	4.77307	1.56032	2.40159	4.18277	4.77395		0.43588	0.371644	1.94505	0.38917	3.59171	0.994794	2.53669	0.154498	0.361997	3.69217	7.48852	2.60543		1.0117	1.88685	0.765496	0.569184	0.508223	0.31644		0.0724284	0.251686	0.293133	1.77358	1.2737	4.92968	1.28257	3.18155	4.16046	1.52738
tetracycline resistance ribosomal protection	41.744	45.132	77.2337	45.5067	70.9628	70.9656	31.39	23.9068	35.2367	59.4204	11.1964	50.5621	17.0027	40.684	5.75972	42.5019	30.9807	51.195	3.70796	35.2947	33.5372	64.993	20.1578	7.51705	44.0091	53.8383	14.6295	11.0991	21.6503	5.59045	4.52148	6.15641	15.6884	12.7513	13.667	32.0973	81.105	20.1546	31.8155	62.9616	21.9943
trimethoprim-resistant dihydrofolate reductase	2.54709	5.59227	7.40711	12.63	5.28052	5.94382	10.0962	6.5498	5.45028	11.5794	4.25949	26.8502	8.64072	17.8297	1.63452	7.0979	17.6221	8.14816	0.308996	6.51595	5.94849	12.6658	4.52522	0.891854	9.51002	29.5607	1.19077	3.4151	10.9776	0.632881		0.289713	4.69815	1.17253	4.38178	7.00537	9.97673	5.49671	3.6839	19.323	4.88762
type A-11 chloramphenicol O-acetyltransferase	0.141505	0.0787643				0.450289
type A-9 chloramphenicol O-acetyltransferase																																								0.277364
type B chloramphenicol O-acetyltransferase	0.424515	0.55135	0.41613	0.192825	0.277922	0.270174												0.0768694																	0.104328
type B-1 chloramphenicol O-acetyltransferase	0.141505	0.236293	0.166452	0.0964124	0.0926407	0.0900579		0.109163	0.253501	0.30472		0.0871761		0.162088		0.598618		0.153739			0.307681	0.462254			0.10117
type B-2 chloramphenicol O-acetyltransferase	0.28301											0.261528																									0.586867
type B-3 chloramphenicol O-acetyltransferase		0.0787643	0.0832259				0.183567	0.109163		0.101573										0.180999	0.20512				0.303511	0.251581										0.382111	0.469493			0.0924546
type B-4 chloramphenicol O-acetyltransferase																																				0.12737					0.305477
VanA-type vancomycin resistance DNA-binding	3.11311	3.85945	9.57098	6.65246	5.929	4.41284	2.56994	1.52829	3.29552	6.5007	0.973598	1.74352	4.83137	2.26923	0.934009	2.82206	2.1317	2.30608	0.154498	3.07698	2.46144	5.54705	1.09702	0.254815	3.23745	2.89318	0.935607	0.569184	1.32138	0.10548		0.362142	2.51686	0.293133	0.625969	4.84008	7.62927	1.37418	2.09312	6.84164	4.27667
VanA-type vancomycin resistance histidine kinase	0.990536	1.18146	2.49678	3.8565	1.38961	0.540347	0.917835	0.98247	0.507002	2.23461	0.486799	2.61528		1.94505	0.0778341	1.0262	1.42113	0.614955		1.80999	1.74352	1.75657	1.50841	0.127408	1.92224	1.2579	0.850552	0.189728	1.21973		1.13037		0.335582		0.521641	2.80215	3.63857	1.83224	0.753525	3.97555	0.305477
VanB-type vancomycin resistance histidine kinase		0.315057	0.41613		0.0926407	0.180116	0.458917	0.436653	0.126751	0.203147		0.0871761						0.153739		0.180999			0.137128				0.0850552								0.104328		0.35212	0.0916119	0.3349	0.0924546
VanB-type vancomycin resistance response	0.141505	0.157529	0.249678	0.0964124	0.185281	0.180116			0.380252	0.507867						0.256551		0.0768694					0.137128															0.0916119	0.16745	0.0924546
VanC-type vancomycin resistance DNA-binding	0.566021	0.866408	0.499356	2.02466	0.926407	1.44093	0.458917	1.74661	0.253501	1.21888		0.697409	0.092911	0.972527	0.0778341	1.11172	0.852681	0.922433		0.542996	0.820481	1.75657	0.411384	0.127408	0.404682		0.0850552		0.101645			0.43457	0.335582		0.417313	0.509482	1.52585		0.16745	1.38682
VanC-type vancomycin resistance histidine kinase		0.472586			0.185281					0.101573		0.174352	0.464555	0.324176				0.0768694			0.10256				0.10117	0.251581			0.101645								0.117373			0.277364
VanD-type vancomycin resistance DNA-binding	0.707526	1.02394	1.16516	0.674887	1.20433	0.360232	0.0917835	0.32749	0.633753	1.01573		0.43588		0.324176	0.0778341	0.598618	0.284227	0.845563		0.180999	0.410241	0.739607	0.548511			0.754742			0.101645	0.10548			0.251686	0.293133	0.208656	0.382111	1.99535	0.458059	0.251175	0.462273	0.91643
VanD-type vancomycin resistance histidine kinase	0.28301	0.630115	0.665807	0.578474	0.277922	0.900579	0.550701	0.32749	0.380252	0.406293				0.972527		0.427584		0.538086		0.180999	0.307681	1.29431	0.274256	0.127408	0.607023	0.754742	0.0850552	0.094864								0.12737	0.70424	0.274836		0.277364
VanE-type vancomycin resistance DNA-binding	2.8301	1.65405	1.08194	2.60313	2.03809	2.25145	1.83567	0.98247	1.64776	1.92989	0.1217	0.697409	0.836199	0.648351	0.155668	4.78895	0.852681	1.15304	0.154498	0.542996	1.12816	2.12637	0.137128	0.127408	1.31522	0.503161	0.0850552	0.094864	0.406578	0.10548	1.13037	0.0724284	0.838954		0.104328		0.234747		0.6698	0.554727
VanE-type vancomycin resistance histidine kinase					0.0926407			0.109163										0.230608				0.369803			0.10117
VanF-type vancomycin resistance DNA-binding	0.990536	1.41776	5.40969	2.60313	2.9645	2.16139	2.2028	1.09163	1.014	2.43776	1.0953	5.75362	1.02202	1.62088	0.233502	1.5393	0.852681	1.46052	0.308996	2.89598	1.74352	6.47156	3.15394	0.254815	1.51756	2.89318	0.680441	0.853776	1.62631	0.421921	2.26074	0.43457	1.17454		0.938953	3.31163	6.10341	1.09934	2.17685	4.16046	1.22191
VanF-type vancomycin resistance histidine kinase					0.185281	0.0900579	0.0917835	0.32749				0.0871761				0.0855169		0.153739			0.410241				0.202341	0.251581		0.189728									0.117373	0.0916119		0.184909
VanG-type vancomycin resistance DNA-binding	1.83957	0.55135	2.91291	0.192825	2.40866	2.34151	0.458917	1.09163	1.52101	1.32045	0.1217	0.43588	0.557466	0.648351	0.155668	1.11172	0.568454	3.92034		0.542996	0.615361	2.86598	0.959895	0.127408	0.505852	0.754742	0.595386		0.304934	1.16028			0.0838954		0.521641	0.12737	0.35212	0.274836	0.83725	0.739636
VanG-type vancomycin resistance histidine kinase				0.0964124		0.180116						0.0871761		0.324176								0.0924509					0.255165		0.101645							0.254741	0.117373	0.0916119
VanI-type vancomycin resistance DNA-binding	4.38666	4.25327	7.15743	2.50672	5.37316	4.68301	1.00962	2.18327	2.15476	3.96136	0.486799	1.30764	0.92911	2.75549	0.622673	2.65102	1.84747	4.61216	0.154498	1.44799	2.35888	8.59793	2.33117	0.254815	2.32692	2.76739	0.510331	0.189728	1.21973	0.31644		0.144857	0.587268		0.834625	1.14633	7.15977	1.09934	1.75822	2.95855	0.91643
VanL-type vancomycin resistance DNA-binding		0.393822	0.249678	0.38565	0.185281	0.540347	0.183567	0.545816	0.126751	0.101573	0.1217	0.348704	0.371644	0.162088		0.427584		0.538086		0.180999	0.10256	2.49617		0.127408	0.505852	0.377371							1.09064		0.417313	0.12737	1.05636		1.0047	0.554727
VanL-type vancomycin resistance histidine kinase	0.28301	1.02394	0.499356	0.867712	1.01905	0.810521	0.0917835	0.32749	0.507002	0.711014				0.324176		0.256551	0.42634	0.461216		0.180999	0.20512	0.0924509	0.137128		0.303511		0.255165	0.094864								0.382111		0.274836	0.50235	0.647182	0.610953
VanM-type vancomycin resistance DNA-binding	1.69806	3.62316	9.3213	3.27802	3.89091	3.87249	1.56032	1.52829	0.887254	2.94563	1.4604	2.96399	0.743288	3.40384	0.311336	1.96689	1.70536	2.22921	0.772491	4.34397	5.33313	4.34519	4.9366	3.3126	2.93394	3.39634	0.935607	1.13837	1.52467	0.21096		0.724284	1.09064	0.293133	0.938953	6.878	4.57756	2.65674	2.51175	6.47182	3.36024
VanM-type vancomycin resistance histidine kinase								0.109163																												0.12737
VanN-type vancomycin resistance DNA-binding	0.566021	0.315057	1.16516	0.38565	0.277922	0.630405	0.183567		0.126751		0.1217	0.0871761		0.162088	0.0778341	0.513101		0.538086		0.180999	0.20512	1.38676	0.137128		0.303511			0.284592	0.101645			0.217285	0.838954		0.104328	0.382111	0.117373			0.0924546
VanN-type vancomycin resistance histidine kinase	0.424515	0.315057	0.332904	0.192825	0.185281			0.109163	0.380252	0.30472						0.342068		0.153739				0.0924509	0.137128		0.202341		0.255165		0.101645											0.647182
VanO-type vancomycin resistance histidine kinase																																						0.0916119
VanO-type vancomycin resistance response	2.12258	2.59922	3.16259	1.63901	2.31602	3.15203	3.12064	1.63745	3.29552	3.96136	0.1217	2.78963	1.20784	0.810439	0.155668	2.13792	1.27902	2.7673		1.62899	6.56385	11.8337	2.87969	0.891854	1.21405	0.880532	0.340221	0.569184	0.914801	0.527401	1.13037	0.651855	0.335582	0.146567	2.19089	2.29267	2.93433	2.10707	2.51175	7.58127	0.610953
VanSc-type vancomycin resistance response	0.28301	0.236293	0.249678	0.192825	0.185281	0.0900579		0.109163	0.380252	0.30472		0.174352	0.185822	0.486264	0.0778341	0.171034		0.384347		0.180999	0.307681	0.462254			0.10117	0.12579			0.203289	0.10548					0.417313	0.12737	0.938987		0.16745		0.305477
